# How COVID-19 continues to affect contraception in Scotland: a retrospective analysis of Scottish prescribing data between 2016 and 2023

**DOI:** 10.1101/2023.09.14.23295542

**Authors:** Elliot Johnson-Hall

## Abstract

**Background:** In Scotland, the effects of the COVID-19 pandemic on women’s access to contraception are unknown. Globally, COVID-19 restrictions have led to a shift to telehealth service delivery alongside a reduction in contraceptive provision. Research into whether the effects of COVID-19 on contraception have abated after restrictions have been lifted is lacking.

**Methods:** This is a retrospective longitudinal study of prescribing data from the Scottish Health and Social Care Open Data repository (https://www.opendata.nhs.scot) between January 2016 and January 2023. Contraceptives were extracted and categorised using truncated British National Formulary codes and analysed using R. Contraceptive provision was compared across four periods: pre-COVID-19 (01/01/2016–23/03/2020), lockdown (24/03/2020–29/05/2020 & 05/01/2021–26/04/2021), restrictions (30/05/2020–04/01/2021 & 27/04/2021–30/04/2022), and post-COVID-19 (01/05/2022–01/01/2023).

**Results:** During lockdowns, contraceptive prescribing in Scotland decreased by 82.90% of pre-COVID-19 levels. This trend was more severe for long-acting reversible contraception which fell to 11.80% of pre-COVID-19 prescriptions. After COVID-19, the level of contraceptive prescribing has risen to 108.23% of its pre-pandemic level. Large increases in subcutaneous medroxyprogesterone acetate (499.05%), progestogen-only pills (125.07%), the patch (165.09%), levonorgestrel-IUS (112.54%), and ulipristal acetate emergency contraception prescribing (357.97%). Conversely, combined oral contraceptive pills (75.04%), Cu-IUD (83.63%), the implant (81.10%), and levonorgestrel emergency contraception (67.42%) prescribing has decreased.

**Conclusions:** COVID-19 vastly decreased contraceptive prescribing during lockdowns in Scotland. Post-COVID-19, changes in contraceptive prescribing within Scottish general practices are reported, with implications for health policy and service delivery planning.

**Availability of Data & Code:** All code and data used are fully available from Zenodo (doi:10.5281/zenodo.8310085)

The raw dataset used is also publicly available from the Scottish Health and Social Care Open Data repository (opendata.nhs.scot).
