## Supplemental Table 1 for "How COVID-19 continues to affect contraception in Scotland: a retrospective analysis of Scottish prescribing data between 2016 and 2023"

	ALL CONTRACEPTION		All LARC		IUS		IUD		Implant		Injection		All Oral		COCP		POP		All Other		Patch		Ring		All EC		Uli		Levo
Timeframes	Mean Months of contraception dispensed per month	Percentage of pre-lockdown	Mean Months of contraception dispensed per month	Percentage of pre-lockdown	Mean Months of contraception dispensed per month	Percentage of pre-lockdown	Mean Months of contraception dispensed per month	Percentage of pre-lockdown	Mean Months of contraception dispensed per month	Percentage of pre-lockdown	Mean Months of contraception dispensed per month	Percentage of pre-lockdown	Mean Months of contraception dispensed per month	Percentage of pre-lockdown	Mean Months of contraception dispensed per month	Percentage of pre-lockdown	Mean Months of contraception dispensed per month	Percentage of pre-lockdown	Mean Months of contraception dispensed per month	Percentage of pre-lockdown	Mean Months of contraception dispensed per month	Percentage of pre-lockdown	Mean Months of contraception dispensed per month	Percentage of pre-lockdown	Mean Quantity dispensed per month	Percentage of prelockdown	Mean Quantity dispensed per month	Percentage of prelockdown	Mean Quantity dispensed per month	Percentage of prelockdown
Pre-Lockdown	576,986		164,543		62,432		15,641		59,004		27,466		310,952		169,096		141,855		101,491		88,340		13,151		8,043		1,486		6,557
Lockdown	98,642	17.10%	19,424	11.80%	6,913	11.07%	1,483	9.48%	5,913	10.02%	5,116	18.63%	54,852	17.64%	23,637	13.98%	31,215	22.00%	24,366	24.01%	21,865	24.75%	2,502	19.02%	1,118	13.90%	447	30.11%	670	10.22%
Restrictions	444,055	76.96%	105,964	64.40%	41,103	65.84%	9,455	60.45%	33,731	57.17%	21,676	78.92%	232,923	74.91%	102,547	60.64%	130,376	91.91%	105,168	103.62%	95,311	107.89%	9,857	74.95%	6,804	84.60%	2,949	198.42%	3,855	58.80%
Post-Lockdown	624,474	108.23%	161,381	98.08%	70,260	112.54%	13,080	83.63%	47,853	81.10%	30,188	109.91%	304,309	97.86%	126,891	75.04%	177,418	125.07%	158,784	156.45%	145,840	165.09%	12,944	98.43%	9,741	121.11%	5,320	357.97%	4,421	67.42%
